# Genome-wide association study in chondrocalcinosis reveals ENPP1 as a candidate therapeutic target in calcium pyrophosphate deposition disease

**DOI:** 10.1101/2024.10.10.24315203

**Authors:** Riku Takei, Ann Rosenthal, Tristan Pascart, Richard J. Reynolds, Sara K. Tedeschi, Tony R. Merriman

## Abstract

**Objective:** The genetic basis of calcium pyrophosphate deposition (CPPD) disease is largely unknown. This limits the development of therapeutic strategies. We aimed to analyze a genome-wide association study (GWAS) on a large administrative database to identify new candidate causal genes for CPPD disease.

**Methods:** We used publicly available GWAS summary statistics for chondrocalcinosis and for crystal arthropathy from the Veterans Affairs Million Veteran Program in people of African (AFR) and European (EUR) ancestry. Included were 3,004 (536 AFR and 2,468 EUR) cases for chondrocalcinosis and 3,766 (700 AFR and 3,066 EUR) cases for crystal arthropathy. Our primary analysis was in chondrocalcinosis with secondary analysis in crystal arthropathy. We tested for colocalization of chondrocalcinosis genetic association signals with genetic control of gene expression.

**Results:** There were two genome-wide significant loci for chondrocalcinosis in both AFR and EUR, both on chromosome 6 (signals within the *ENPP1* and *RNF144B* genes). Findings were supported by analysis of the crystal arthropathy cohort. Colocalization analysis of chondrocalcinosis genetic association signals with genetic control of gene expression and alternative splicing further supported *ENPP1* and *RNF144B* as candidate casual genes. At *ENPP1* the allele that increases the risk for chondrocalcinosis associated with increased *ENPP1* expression.

**Conclusion:** *ENPP1* encodes ectonucleotide pyrophosphatase / phosphodiesterase family member 1 that produces AMP and pyrophosphate, potentially contributing to the formation of calcium pyrophosphate crystals. Selective ENPP1 inhibitors developed for infectious disease and cancer could be repurposed for the treatment of chondrocalcinosis and CPPD disease.
