## Supplementary Table 2 for "Genome-wide association study in chondrocalcinosis reveals ENPP1 as a candidate therapeutic target in calcium pyrophosphate deposition disease"

### Sheet: chondrocalcinosis_meta.ANKH_loo
SNP	CHR	BP	effect_allele	other_allele	MAF	OR	OR_se	OR_95L	OR_95U	z	P	log10P	q_statistic	q_pval	i2	n_studies	N	Directions	sig	REF	ALT	AF_TGP	AF_ESP	AF_EXAC	CLNDN	CLNHGVS	CLNREVSTAT	CLNSIG	CLNVC	GENEINFO	MC
rs182300014	5	14705034	T	C	0.996424	1.14017	0.438287	0.281123	4.62424	0.183625	0.854293	0.068393	1.91639	0.166255	0.478185	2	569332	+-	FALSE	T	C	0.001	NA	NA	Chondrocalcinosis 2|Craniometaphyseal dysplasia, autosomal dominant	NC 000005.10:g.14705034T>C	criteria provided, single submitter	Benign	single nucleotide variant	ANKH:56172|OTULIN:90268	SO:0001624|3 prime UTR variant
rs26307	5	14705556	T	C	0.284387	1.03451	0.042664	0.950887	1.12549	0.788933	0.430157	0.366373	1.43602	0.230784	0.303632	2	569332	-+	FALSE	T	C	0.70527	NA	NA	Chondrocalcinosis 2|Craniometaphyseal dysplasia, autosomal dominant	NC 000005.10:g.14705556T>C	criteria provided, single submitter	Benign	single nucleotide variant	ANKH:56172|OTULIN:90268	SO:0001624|3 prime UTR variant
rs79739542	5	14705738	G	A	0.998634	1.70889	0.590672	0.551177	5.29833	0.928163	0.353316	0.451837	0.843229	0.358475	0	2	569332	-+	FALSE	G	A	0.00619	NA	NA	Chondrocalcinosis 2|Craniometaphyseal dysplasia, autosomal dominant	NC 000005.10:g.14705738G>A	criteria provided, single submitter	Benign	single nucleotide variant	ANKH:56172|OTULIN:90268	SO:0001624|3 prime UTR variant
rs78550928	5	14706573	T	G	0.991622	0.747523	0.208072	0.339702	1.64494	-0.723145	0.469603	0.328269	1.25166	0.263235	0.201063	2	569332	--	FALSE	T	G	0.01178	NA	NA	Chondrocalcinosis 2|Craniometaphyseal dysplasia, autosomal dominant	NC 000005.10:g.14706573T>G	criteria provided, single submitter	Benign	single nucleotide variant	ANKH:56172|OTULIN:90268	SO:0001624|3 prime UTR variant
rs148211290	5	14706684	C	T	0.987156	1.04557	0.109505	0.830938	1.31564	0.380122	0.70387	0.152508	0.162511	0.686855	0	2	569332	++	FALSE	C	T	0.00419	NA	NA	Chondrocalcinosis 2|Craniometaphyseal dysplasia, autosomal dominant	NC 000005.10:g.14706684C>T	criteria provided, single submitter	Benign	single nucleotide variant	ANKH:56172|OTULIN:90268	SO:0001624|3 prime UTR variant
rs77573132	5	14706946	A	G	0.990293	1.33301	0.339475	0.667637	2.66149	0.81478	0.415202	0.381741	1.64627	0.199468	0.392565	2	569332	++	FALSE	A	G	0.01577	NA	NA	Chondrocalcinosis 2|Craniometaphyseal dysplasia, autosomal dominant	NC 000005.10:g.14706946A>G	criteria provided, single submitter	Benign	single nucleotide variant	ANKH:56172|OTULIN:90268	SO:0001624|3 prime UTR variant
rs137905502	5	14706953	A	T	0.97659	1.0903	0.089004	0.915851	1.29798	0.97186	0.331109	0.480029	0.138826	0.709451	0	2	569332	++	FALSE	A	T	0.01118	NA	NA	Chondrocalcinosis 2|Craniometaphyseal dysplasia, autosomal dominant	NC 000005.10:g.14706953A>T	criteria provided, single submitter	Benign	single nucleotide variant	ANKH:56172|OTULIN:90268	SO:0001624|3 prime UTR variant
rs147322366	5	14706978	A	G	0.9893	0.83239	0.114571	0.607831	1.13991	-1.14365	0.252748	0.597312	0.098916	0.753134	0	2	569332	+-	FALSE	A	G	0.0028	NA	NA	Chondrocalcinosis 2|Craniometaphyseal dysplasia, autosomal dominant	NC 000005.10:g.14706978A>G	criteria provided, single submitter	Benign	single nucleotide variant	ANKH:56172|OTULIN:90268	SO:0001624|3 prime UTR variant
rs13358074	5	14707015	A	C	0.985809	1.11958	0.126779	0.871093	1.43895	0.882165	0.377684	0.422871	0.777062	0.378041	0	2	569332	++	FALSE	A	C	0.01777	NA	NA	Chondrocalcinosis 2|Craniometaphyseal dysplasia, autosomal dominant	NC 000005.10:g.14707015A>C	criteria provided, single submitter	Benign	single nucleotide variant	ANKH:56172|OTULIN:90268	SO:0001624|3 prime UTR variant
rs27911	5	14707269	G	A	0.084511	0.924828	0.049604	0.827604	1.03347	-1.37901	0.167875	0.775015	0.070018	0.791311	0	2	569332	--	FALSE	G	A	0.92073	NA	NA	Chondrocalcinosis 2|Craniometaphyseal dysplasia, autosomal dominant	NC 000005.10:g.14707269G>A	criteria provided, single submitter	Benign	single nucleotide variant	ANKH:56172|OTULIN:90268	SO:0001624|3 prime UTR variant
rs76635089	5	14707297	A	G	0.805064	0.925278	0.054391	0.818673	1.04577	-1.24348	0.213669	0.670259	1.31422	0.251632	0.239093	2	569332	--	FALSE	A	G	0.17851	NA	NA	Chondrocalcinosis 2|Craniometaphyseal dysplasia, autosomal dominant	NC 000005.10:g.14707297A>G	criteria provided, single submitter	Benign	single nucleotide variant	ANKH:56172|OTULIN:90268	SO:0001624|3 prime UTR variant
rs25992	5	14707491	C	T	0.058116	0.93363	0.049035	0.837521	1.04077	-1.23906	0.215301	0.666953	0.006627	0.93512	0	2	569332	--	FALSE	C	T	0.92073	NA	NA	Chondrocalcinosis 2|Craniometaphyseal dysplasia, autosomal dominant	NC 000005.10:g.14707491C>T	criteria provided, single submitter	Benign	single nucleotide variant	ANKH:56172|OTULIN:90268	SO:0001624|3 prime UTR variant
rs141052195	5	14707569	A	G	0.98918	1.08209	0.138478	0.810672	1.44438	0.535453	0.59236	0.227414	0.040064	0.841355	0	2	569332	+-	FALSE	A	G	0.01318	NA	NA	Chondrocalcinosis 2|Craniometaphyseal dysplasia, autosomal dominant	NC 000005.10:g.14707569A>G	criteria provided, single submitter	Benign	single nucleotide variant	ANKH:56172|OTULIN:90268	SO:0001624|3 prime UTR variant
rs79059123	5	14707777	A	G	0.986696	0.829744	0.095648	0.642275	1.07193	-1.42838	0.153168	0.814831	0.139734	0.708545	0	2	569332	--	FALSE	A	G	0.00399	NA	NA	Chondrocalcinosis 2|Craniometaphyseal dysplasia, autosomal dominant	NC 000005.10:g.14707777A>G	criteria provided, single submitter	Benign	single nucleotide variant	ANKH:56172|OTULIN:90268	SO:0001624|3 prime UTR variant
rs569690245	5	14708498	C	G	0.997805	0.860321	0.200323	0.467689	1.58258	-0.483805	0.628547	0.201663	0.870784	0.350738	0	2	569332	+-	FALSE	C	G	0.0014	NA	NA	Chondrocalcinosis 2|not provided|Craniometaphyseal dysplasia, autosomal dominant	NC 000005.10:g.14708498C>G	criteria provided, multiple submitters, no conflicts	Benign	single nucleotide variant	ANKH:56172|OTULIN:90268	SO:0001624|3 prime UTR variant
rs150130025	5	14709078	G	A	0.989663	1.40071	0.205135	0.998643	1.96465	1.95213	0.050938	1.29296	0.162654	0.686725	0	2	569332	+-	FALSE	G	A	0.01757	NA	NA	Craniometaphyseal dysplasia, autosomal dominant|Chondrocalcinosis 2	NC 000005.10:g.14709078G>A	criteria provided, single submitter	Benign	single nucleotide variant	ANKH:56172|OTULIN:90268	SO:0001624|3 prime UTR variant
rs143400303	5	14710189	G	C	0.996932	1.06531	0.246343	0.582479	1.94838	0.205397	0.83725	0.077145	0.181581	0.670018	0	2	569332	++	FALSE	G	C	0.00499	NA	NA	Craniometaphyseal dysplasia, autosomal dominant|Chondrocalcinosis 2	NC 000005.10:g.14710189G>C	criteria provided, single submitter	Benign	single nucleotide variant	ANKH:56172|OTULIN:90268	SO:0001624|3 prime UTR variant
rs182130104	5	14710366	A	G	0.996209	1.21378	0.263841	0.696653	2.11478	0.683943	0.494027	0.30625	0.174832	0.675853	0	2	569332	++	FALSE	A	G	0.0012	NA	NA	not provided|Chondrocalcinosis 2|Craniometaphyseal dysplasia, autosomal dominant	NC 000005.10:g.14710366A>G	criteria provided, multiple submitters, no conflicts	Benign	single nucleotide variant	ANKH:56172|OTULIN:90268	SO:0001624|3 prime UTR variant
rs192753009	5	14710617	G	A	0.986696	0.830039	0.095597	0.642668	1.07204	-1.4271	0.153537	0.813787	0.140089	0.708192	0	2	569332	--	FALSE	G	A	0.00399	NA	NA	Craniometaphyseal dysplasia, autosomal dominant|Chondrocalcinosis 2	NC 000005.10:g.14710617G>A	criteria provided, single submitter	Benign	single nucleotide variant	ANKH:56172|OTULIN:90268	SO:0001624|3 prime UTR variant
rs116140147	5	14710636	G	A	0.97647	0.914123	0.089815	0.738085	1.13215	-0.822739	0.410659	0.386519	0.628324	0.427971	0	2	569332	+-	FALSE	G	A	0.01538	NA	NA	Craniometaphyseal dysplasia, autosomal dominant|Chondrocalcinosis 2	NC 000005.10:g.14710636G>A	criteria provided, single submitter	Benign	single nucleotide variant	ANKH:56172|OTULIN:90268	SO:0001624|3 prime UTR variant
rs17364066	5	14710687	G	A	0.92478	0.860346	0.038408	0.785067	0.942844	-3.21981	0.001289	2.88974	0.794084	0.372868	0	2	569332	+-	TRUE	G	A	0.02656	NA	NA	Craniometaphyseal dysplasia, autosomal dominant|Chondrocalcinosis 2	NC 000005.10:g.14710687G>A	criteria provided, single submitter	Benign	single nucleotide variant	ANKH:56172|OTULIN:90268	SO:0001624|3 prime UTR variant
rs36072175	5	14710914	G	A	0.989151	1.11872	0.16186	0.801474	1.56154	0.659342	0.509694	0.292691	0.642854	0.422679	0	2	569332	++	FALSE	G	A	0.00739	NA	NA	Craniometaphyseal dysplasia, autosomal dominant|Chondrocalcinosis 2	NC 000005.10:g.14710914G>A	criteria provided, single submitter	Benign	single nucleotide variant	ANKH:56172|OTULIN:90268	SO:0001624|3 prime UTR variant
rs3045	5	14711166	T	C	0.902884	0.859811	0.034851	0.791503	0.934013	-3.57634	0.000351	3.45481	0.173209	0.677275	0	2	569332	--	TRUE	T	C	0.05771	0.09719	0.07031	not provided|Chondrocalcinosis 2|Craniometaphyseal dysplasia, autosomal dominant	NC 000005.10:g.14711166T>C	criteria provided, multiple submitters, no conflicts	Benign	single nucleotide variant	ANKH:56172|OTULIN:90268	SO:0001624|3 prime UTR variant
rs114529889	5	14713538	A	G	0.989599	1.4584	0.218043	1.03104	2.06291	2.13278	0.032963	1.48197	0.169163	0.680857	0	2	569332	+-	FALSE	A	G	0.01797	0.01722	0.00501	Chondrocalcinosis 2|not provided|Craniometaphyseal dysplasia, autosomal dominant	NC 000005.10:g.14713538A>G	criteria provided, multiple submitters, no conflicts	Benign	single nucleotide variant	ANKH:56172|OTULIN:90268|LOC100130744:100130744	SO:0001619|non-coding transcript variant,SO:0001627|intron variant
rs112513380	5	14713572	C	T	0.997532	1.12349	0.232368	0.668045	1.88943	0.439018	0.660669	0.180016	0.549211	0.45864	0	2	569332	++	FALSE	C	T	0.0004	0.00254	0.00154	Chondrocalcinosis 2|not specified|Craniometaphyseal dysplasia, autosomal dominant|ANKH-related disorder|not provided	NC 000005.10:g.14713572C>T	criteria provided, multiple submitters, no conflicts	Benign/Likely benign	single nucleotide variant	ANKH:56172|OTULIN:90268|LOC100130744:100130744	SO:0001583|missense variant,SO:0001619|non-coding transcript variant
rs187483	5	14741812	A	C	0.798315	0.932439	0.034736	0.864357	1.00588	-1.80834	0.070563	1.15142	1.16844	0.279723	0.144155	2	569332	--	FALSE	A	C	0.14716	0.21713	NA	Craniometaphyseal dysplasia, autosomal dominant|not provided|Chondrocalcinosis 2	NC 000005.10:g.14741812A>C	criteria provided, multiple submitters, no conflicts	Benign	single nucleotide variant	ANKH:56172	SO:0001627|intron variant
rs2288474	5	14741875	T	C	0.950596	1.08777	0.067607	0.955258	1.23866	1.26935	0.204295	0.689742	0.167683	0.682179	0	2	569332	++	FALSE	T	C	0.08387	0.05828	0.06719	Chondrocalcinosis 2|Craniometaphyseal dysplasia, autosomal dominant|not provided	NC 000005.10:g.14741875T>C	criteria provided, multiple submitters, no conflicts	Benign	single nucleotide variant	ANKH:56172	SO:0001819|synonymous variant
rs140045509	5	14745856	G	A	0.998856	2.18834	0.6997	0.816931	5.862	1.55779	0.119275	0.92345	0.079355	0.778174	0	2	569332	++	FALSE	G	A	0.0004	0.00038	NA	not provided|Craniometaphyseal dysplasia, autosomal dominant|Chondrocalcinosis 2	NC 000005.10:g.14745856G>A	criteria provided, multiple submitters, no conflicts	Benign/Likely benign	single nucleotide variant	ANKH:56172	SO:0001627|intron variant
rs187770990	5	14749320	C	T	0.996943	1.04873	0.306886	0.447239	2.45919	0.109435	0.912837	0.039607	1.28616	0.256756	0.222494	2	569332	-+	FALSE	C	T	0.01438	0.00092	0.01381	Chondrocalcinosis 2|Craniometaphyseal dysplasia, autosomal dominant|not provided	NC 000005.10:g.14749320C>T	criteria provided, multiple submitters, no conflicts	Benign	single nucleotide variant	ANKH:56172	SO:0001627|intron variant
rs146886108	5	14751196	C	T	0.995101	0.821012	0.129407	0.567375	1.18803	-1.04608	0.295508	0.529431	0.344085	0.557481	0	2	569332	+-	FALSE	C	T	0.0018	0.00561	0.00312	Craniometaphyseal dysplasia, autosomal dominant|Chondrocalcinosis 2|ANKH-related disorder|not specified|not provided	NC 000005.10:g.14751196C>T	criteria provided, multiple submitters, no conflicts	Benign/Likely benign	single nucleotide variant	ANKH:56172	SO:0001583|missense variant
rs73048890	5	14768966	C	T	0.922728	0.99747	0.052482	0.894605	1.11216	-0.045615	0.963602	0.016102	0.150314	0.698236	0	2	569332	+-	FALSE	C	T	0.07268	0.08427	0.0702	Chondrocalcinosis 2|Craniometaphyseal dysplasia, autosomal dominant|not provided	NC 000005.10:g.14768966C>T	criteria provided, multiple submitters, no conflicts	Benign	single nucleotide variant	ANKH:56172	SO:0001627|intron variant
rs17251667	5	14768994	G	A	0.834414	1.05145	0.035469	0.981927	1.12589	1.43741	0.150589	0.822208	0.003075	0.95578	0	2	569332	++	FALSE	G	A	0.12061	0.14885	0.16456	Chondrocalcinosis 2|Craniometaphyseal dysplasia, autosomal dominant|not provided	NC 000005.10:g.14768994G>A	criteria provided, multiple submitters, no conflicts	Benign	single nucleotide variant	ANKH:56172	SO:0001819|synonymous variant
rs116591972	5	14769186	C	T	0.998358	0.493382	0.13242	0.233838	1.041	-1.85452	0.063676	1.19602	0.579024	0.446695	0	2	569332	--	FALSE	C	T	0.003	0.00223	0.00083	not provided|Craniometaphyseal dysplasia, autosomal dominant|Chondrocalcinosis 2|not specified	NC 000005.10:g.14769186C>T	criteria provided, multiple submitters, no conflicts	Benign/Likely benign	single nucleotide variant	ANKH:56172	SO:0001819|synonymous variant
rs78431233	5	14871451	C	T	0.943762	0.882152	0.051085	0.782026	0.995098	-2.03995	0.041374	1.38327	0.117404	0.731867	0	2	569332	--	FALSE	C	T	0.02157	0.05414	NA	Chondrocalcinosis 2|not provided|Craniometaphyseal dysplasia, autosomal dominant	NC 000005.10:g.14871451C>T	criteria provided, multiple submitters, no conflicts	Benign	single nucleotide variant	ANKH:56172	SO:0001623|5 prime UTR variant
